# Genomic and phenotypic characterization of Multisystem Inflammatory Syndrome in Children (MIS-C): a prospective multicenter study from the Middle East

**DOI:** 10.1101/2021.11.30.21267109

**Authors:** Walid Abuhammour, Lemis Yavuz, Ruchi Jain, Khawla Abu Hammour, Ghalia F. Al-Hammouri, Maha El Naofal, Nour Halabi, Sawsan Yaslam, Sathishkumar Ramaswamy, Alan Taylor, Deena Wafadari, Ali Alsarhan, Hamda Khansaheb, Zulfa Omar Deesi, Rupa Murthy Varghese, Mohammed Uddin, Hanan Al Suwaidi, Abdulmajeed Alkhaja, Laila Mohamed AlDabal, Tom Loney, Norbert Nowotny, Abdulla Al Khayat, Alawi Alsheikh-Ali, Ahmad Abou Tayoun

## Abstract

**Importance:** Clinical, genetic and laboratory characteristics of patients with multisystem inflammatory syndrome in children (MIS-C) in the Middle East have not yet been documented.

**Objective:** To uncover rare genetic variants contributing to MIS-C in patients of primarily Arab and Asian origin.

**Design, Setting, and Participants:** A prospective multicenter cohort study was conducted between September 2020 and August 2021 in the United Arab Emirates and Jordan. Forty-five patients meeting the case definition of MIS-C, and a matched control group of twenty-five healthy children with a confirmed severe acute respiratory syndrome coronavirus 2 (SARS-CoV-2) infection status, were recruited. Whole Exome Sequencing (WES) in all 70 participants was performed to identify rare likely deleterious variants in patients with MIS-C and to correlate genetic findings with the clinical course of illness.

**Exposures:** SARS-CoV-2

**Main Outcomes and Measures:** Fever, organ system complications, laboratory biomarkers, WES findings, treatments, and clinical outcomes. Mann–Whitney *U* test was used to assess the association between genetic variations and MIS-C attributes. Fisher’s exact test was used to compute the genetic burden in MIS-C relative to controls.

**Results:** In 45 MIS-C patients (23 boys [51.1%]; average age, 7 years [range, 2-14 years]), key inflammatory markers were significantly dysregulated in all patients. Mucocutaneous and gastrointestinal manifestations were reported in 80% (95% CI 66% to 89%) while cardiac and neurological findings were reported in 49% (95% CI 35% to 63%) and 31% (95% CI 19.5% to 45.6%) of patients, respectively. Rare, likely deleterious heterozygous variants in immune-related genes including *TLR3, TLR6, IFNAR2, IL22RA2, IFNB1*, and *IFNA6*, were identified in 19 patients (42.2%, 95% CI 29% to 56.7%), of whom seven had more than one variant. There was significant enrichment of genetic variants in patients relative to the control group (29 versus 3, P<.0001). Those variants were significantly associated with earlier onset of disease (31.5%, 95% CI 15.4% to 54% of patients with versus 7.7%, 95% CI 2% to 24% without genetic findings were < 3 years) and resistance to treatment (42%, 95% CI 23% to 64% of patients with versus 11.5%, 95% CI 4% to 29% of patients without genetic findings received two doses of IVIG).

**Conclusions and Relevance:** Rare, likely deleterious genetic variants contribute to MIS-C onset and management.

**Key Points:** *Question:* What are the clinical, genetic, and laboratory characteristics of multisystem inflammatory syndrome in children (MIS-C) of the Middle East?

*Findings:* In this prospective study of 45 MIS-C patients of primarily Arab and Asian origins, we show that the clinical course was consistent with that of previously characterized patients from other backgrounds. However, we find an enrichment of rare, likely deleterious immune-related genetic variants, in MIS-C patients, and an association of genetic status with MIS-C onset and resistance to treatment.

*Meaning:* Comprehensive genetic profiling of MIS-C patients of diverse ancestries is essential to characterize the genetic contribution to this disease.
