## Supplementary Table 4 for "Genomic and phenotypic characterization of Multisystem Inflammatory Syndrome in Children (MIS-C): a prospective multicenter study from the Middle East"

### Sheet: Sheet1
ACP5
ACTB
ADA2
ADAM17
ADAR
AOX1
AP1S3
AP3B1
CAPS
CARD14
CARD8
CASP1
CASP3
CD163
CD27
CD40
CD84
CECR1
CGAS
COPA
CRP
CTLA4
CXCL9
ELANE
FOXP3
GLI3
GSDMD
GZMA
IFI16
IFI27
IFI27L1
IFI27L2
IFI35
IFI44
IFI44L
IFI6
IFIH1
IFIT1
IFIT1B
IFIT2
IFIT3
IFIT5
IFITM1
IFITM10
IFITM2
IFITM3
IFITM5
IFN1
IFNA1
IFNA10
IFNA11P
IFNA12P
IFNA13
IFNA14
IFNA16
IFNA17
IFNA2
IFNA21
IFNA22P
IFNA4
IFNA5
IFNA6
IFNA7
IFNA8
IFNAR1
IFNAR2
IFNB1
IFNE
IFNG
IFNGR1
IFNGR2
IFNK
IFNL1
IFNL2
IFNL3
IFNL4
IFNLR1
IFNR
IFRD1
IFRD2
IKBKG
IL10
IL17A
IL18
IL1A
IL1B
IL1RL2
IL1RN
IL22RA2
IL36RN
IL3RA
IL6
IRAK2
IRAK3
IRAK4
IRF1
IRF2
IRF2BP1
IRF2BP2
IRF2BPL
IRF3
IRF4
IRF5
IRF6
IRF7
IRF8
IRF9
ISG15
ISG20
ITGAX
KLRD1
LPIN2
LY9
LYST
MEFV
MVK
MYBL1
MYD88
NFKB1
NLRC3
NLRC4
NLRP1
NLRP12
NLRP2
NLRP3
NOD2
OTULIN
PAPPA
PLCG2
PMAIP1
POLA1
PRF1
PSMB8
PSTPIP1
PSTPIP2
PTPN18
PTPN6
PYCARD
RAB27A
RAB6A
RIPK1
RNASEH2A
RNASEH2B
RNASEH2C
RNF31
S100A1
S100B
S1PR5
SAMHD1
SH2D1B
SH3BP2
SLC29A3
SLPI
SOCS1
STAT1
STAT2
STIM1
STING1
STX11
STXBP2
TBK1
TBX21
TGFBR3
TICAM
TICAM1
TLR3
TLR4
TLR6
TLR7
TMEM173
TNF
TNFAIP3
TNFRSF1A
TNFRSF9
TRAF3
TREX1
TRNT1
UNC13D
UNC93B1
USP18
WDR1
XIAP
TRIF
NEMO
TRFA3
TICAM3
